# Investigating shared genetic architecture between obesity and multiple sclerosis

**DOI:** 10.1101/2022.12.07.22283195

**Authors:** Ruijie Zeng, Rui Jiang, Wentao Huang, Jiaxuan Wang, Lijun Zhang, Yuying Ma, Yanjun Wu, Meijun Meng, Felix W Leung, Qizhou Lian, Weihong Sha, Hao Chen

**Author notes:** Correspondence: Prof. Felix W Leung, David Geffen School of Medicine, University of California Los Angeles, Los Angeles 90024, California, USA; Prof. Qizhou Lian, Department of Medicine, Queen Mary Hospital, Hong Kong SAR 999077, China; Prof. Weihong Sha, Department of Gastroenterology, Guangdong Provincial People’s Hospital, Guangdong Academy of Medical Sciences, Guangzhou 510080, China; Prof. Hao Chen, Department of Gastroenterology, Guangdong Provincial People’s Hospital, Guangdong Academy of Medical Sciences, Guangzhou 510080, China. These authors contributed equally to this work (Ruijie Zeng, Rui Jiang, Wentao Huang, Jiaxuan Wang).

## Abstract

**Background and aims:** Observational studies have suggested a complex relationship between obesity and multiple sclerosis (MS). However, the role of genetic factors in the comorbidity and whether obesity exist consistent shared genetic relationships with MS, remains unclear. Our study aims to investigate the extent of shared genetic architecture underlying obesity and MS.

**Methods:** Based on genome-wide association studies (GWAS) summary statistics, we investigate the genetic correlation by the linkage disequilibrium score regression (LDSC) and genetic covariance analyzer (GNOVA). The casualty was identified by using bidirectional Mendelian randomization. Linkage disequilibrium score regression in specifically expressed genes (LDSC-SEG) and multi-marker analysis of GenoMic annotation (MAGMA) were utilized to investigate single-nucleotide polymorphisms (SNP) enrichment in the tissue and cell-type levels. We then identified shared risk SNPs using cross-trait meta-analyses and Heritability Estimation from Summary Statistics (ρ-HESS). We further explore the potential functional genes for BMI and MS using summary-data-based Mendelian randomization (SMR).

**Result:** We found significantly positive genetic correlation and 18 novel shared genetic SNPs were identified in cross-trait meta-analyses. We found the causality of BMI on MS using Mendelian randomization, but slight inconsistent evidence for the causality of MS on BMI. We observed tissue-specific level SNP heritability enrichment for BMI in 9 tissues and MS in 4 tissues, and in cell-type-specific level SNP heritability enrichment 12 consistent cell types were identified for BMI and MS in brain, spleen, lung and whole blood.

**Conclusion:** Our study identifies the genetical correlation and shared risk SNPs between BMI and MS. These findings could provide new insights into the etiology of comorbidity and have implications for future therapeutic trials.
