## Supplementary Table S4 for "Investigating shared genetic architecture between obesity and multiple sclerosis"

### Sheet: Sheet1
chr	start	end	number of SNPs	local_rhog	se	P
1	1892607	3582736	414	-0.000113	5.62e-05	0.045084
1	9365199	10806984	352	0.000113	4.86e-05	0.020586
1	23920590	25516845	515	-0.000172	5.24e-05	0.001047
1	56413117	57021728	268	8.17e-05	3.71e-05	0.027724
1	76728135	79661198	1000	0.000155	7.34e-05	0.034489
2	24686918	26894985	564	0.000211	8.21e-05	0.010092
2	203000000	206000000	807	0.000191	6.78e-05	0.004753
3	26877769	27840910	290	8.48e-05	4.19e-05	0.043227
4	694715	1478711	237	8.64e-05	3.69e-05	0.019192
4	24135529	25609322	613	0.000157	6.13e-05	0.010288
4	30454535	31782981	431	0.000118	5.53e-05	0.032797
4	66600492	68059497	445	-0.000102	5.02e-05	0.042849
4	101000000	103000000	864	0.000253	6.63e-05	0.000137
5	31390249	33500180	809	-0.000115	5.2e-05	0.026971
5	107000000	109000000	421	0.000148	5.9e-05	0.012292
5	136000000	139000000	723	0.00013	6.58e-05	0.048425
5	175000000	177000000	340	-0.000114	5.12e-05	0.026251
6	42038721	43756169	468	-0.000125	5.13e-05	0.014839
6	97842284	101000000	841	0.00021	6.81e-05	0.002075
6	128000000	130000000	651	0.000145	6.42e-05	0.024153
6	130000000	131000000	509	-0.000137	5.59e-05	0.014318
6	134000000	136000000	605	0.000185	6.08e-05	0.002341
7	98715474	100000000	262	-0.000142	4.51e-05	0.001593
9	90136246	92528698	876	0.000165	6.24e-05	0.008274
10	3352699	4572274	627	0.000118	5.87e-05	0.04464
10	80876749	82414679	507	0.000114	5.28e-05	0.030801
11	89208936	90966490	406	-9.35e-05	4.4e-05	0.033497
11	121000000	123000000	479	0.000179	6.08e-05	0.003155
12	11754846	12733528	412	-0.000125	5.3e-05	0.018119
12	41658586	43984474	982	0.000183	6.41e-05	0.004308
12	49001866	51776494	653	0.000197	7.8e-05	0.011435
12	57548860	59308666	467	-0.000145	5.33e-05	0.006402
12	122000000	125000000	722	0.000248	7.8e-05	0.001486
13	27284362	29257551	883	0.000231	7.18e-05	0.001292
13	49383962	51591091	765	-0.000158	5.8e-05	0.006514
13	63971559	65200602	330	-7.86e-05	3.89e-05	0.043157
13	78808813	80585676	602	-0.00013	5.97e-05	0.029079
13	107000000	108000000	620	0.000137	5.89e-05	0.019581
15	37456502	38530777	380	-0.000107	4.97e-05	0.032101
15	48136048	50008043	454	-9.4e-05	4.63e-05	0.04218
15	59694116	61265836	680	-0.000135	5.95e-05	0.023171
15	65104668	67094767	633	0.00014	6.4e-05	0.0291
15	73628714	76398624	610	-0.000143	6.92e-05	0.039254
16	29036613	31382943	284	0.000208	6.85e-05	0.002416
17	21290357	27334244	545	-0.000113	5.5e-05	0.040417
17	27334244	29786491	523	-0.000124	5.36e-05	0.021136
17	34469036	36809344	510	0.00022	6.41e-05	0.000614
17	77298636	78837588	569	0.000161	6.68e-05	0.015796
18	60277715	61820252	597	0.000113	5.6e-05	0.043728
19	610729	2098396	320	-0.000138	5.62e-05	0.013869
19	16374416	18409862	560	-0.00025	6.45e-05	0.000107
19	28557893	29790947	516	9.33e-05	4.75e-05	0.04935
19	46102697	47150082	308	0.00015	6.63e-05	0.023321
20	41615460	42680176	395	0.000126	5.36e-05	0.01829
22	31439918	32664986	373	-0.000116	4.39e-05	0.00825
22	40545797	42690818	486	-0.000137	6.29e-05	0.029767
22	49824534	51243298	402	-0.000158	5.44e-05	0.003567
SNP: single nucleotide polymorphisms. The start and end described the base pair.
