## Supplementary Table S5 for "Investigating shared genetic architecture between obesity and multiple sclerosis"

### Sheet: Sheet1
SNP	Chromosome	BP Position	effect allele	non-effect allele	BMI_mtag_pval	MS_mtag_pval	pval_cpassoc
rs1044821	19	18307108	T	C	6.85602e-11	1.41511e-10	2.46803e-15
rs11263770	17	34896877	A	G	1.087e-19	8.17605e-09	5.56129e-24
rs11624345	14	103266382	A	G	1.62001e-21	2.23067e-10	7.52424e-27
rs11647753	16	29928115	A	G	4.23034e-23	4.31583e-08	5.31856e-28
rs11649612	16	29946670	T	C	2.90279e-38	2.37057e-09	5.60816e-46
rs11667487	19	18351207	T	C	6.39804e-09	1.2064e-08	2.61492e-12
rs12148050	14	103263788	A	G	5.44827e-22	8.72932e-11	3.3393e-27
rs12432676	14	103280657	A	G	1.09656e-19	1.05773e-09	1.76504e-24
rs12432777	14	103261300	T	C	9.38347e-22	1.2369e-10	6.92809e-27
rs12436181	14	103265366	T	C	5.45078e-22	8.902e-11	3.35831e-27
rs12716972	16	29936654	A	G	1.00891e-34	3.05063e-09	7.38087e-42
rs12716973	16	29937652	A	G	4.88877e-35	2.9784e-09	7.07787e-42
rs12716974	16	29944832	A	G	2.8771e-38	1.81735e-09	1.16138e-45
rs12882491	14	103283273	T	C	6.82658e-20	6.46768e-10	8.88363e-25
rs12888955	14	103256877	A	G	3.63086e-23	1.46603e-10	7.57141e-29
rs1337107	1	93218776	A	G	3.32584e-08	2.43638e-10	1.18475e-10
rs1808192	17	45794706	A	G	3.00026e-08	2.50237e-08	2.34209e-10
rs2015407	14	103274547	A	G	5.62984e-22	3.28374e-10	4.92155e-27
rs2289292	16	30097630	T	C	3.70543e-23	3.29583e-09	1.9965e-28
rs2302209	19	18324329	T	C	3.77234e-12	6.6747e-10	8.38286e-17
rs2306589	17	34848874	T	C	1.09607e-20	6.81151e-09	3.24081e-25
rs2306593	17	34866546	T	C	7.14061e-21	8.11314e-09	1.2378e-25
rs3803286	14	103246470	A	G	7.08055e-24	5.47688e-10	3.39635e-29
rs3809624	16	30102802	T	C	1.79527e-22	7.11526e-09	3.065e-27
rs4407079	16	29931899	A	G	2.80303e-37	2.77076e-09	1.84349e-44
rs4609871	16	29932064	T	C	2.79032e-37	2.42582e-09	1.74715e-44
rs4796224	17	34842521	A	G	6.28277e-20	5.49282e-09	1.4104e-24
rs4808762	19	18326222	T	C	1.21805e-12	1.08329e-09	1.12059e-17
rs6907185	6	31844684	A	G	1.79133e-14	2.01212e-09	2.83146e-18
rs7145882	14	103255461	T	C	2.14242e-23	4.1359e-10	1.14562e-28
rs7514156	1	92970209	A	G	4.58208e-08	9.40144e-11	1.68219e-10
rs8006649	14	103276855	A	G	9.58645e-22	2.93566e-10	8.91585e-27
rs8009520	14	103273455	A	G	9.54381e-22	2.47812e-10	4.14989e-27
rs8023164	14	103272025	A	G	9.49781e-22	2.02802e-10	3.89605e-27
rs8070260	17	34866915	A	G	3.1545e-19	7.79559e-09	1.90123e-23
rs8112975	19	18340910	A	G	5.55231e-10	1.41861e-08	6.51701e-14
rs874628	19	18304700	A	G	6.93378e-11	6.7465e-11	1.0698e-15
rs8882	17	34869155	A	G	1.07608e-19	6.63748e-09	5.24378e-24
rs9906189	17	34905408	A	G	3.75353e-20	1.43188e-08	1.0235e-24
SNP: single nucleotide polymorphisms. BP: base pair. MTAG: Multi-Trait Analysis of genome-wide association study. CPASSOC: Cross phenotype association; BMI: Body mass Index; MS: Multiple sclerosis
