## Supplementary Table S6 for "Investigating shared genetic architecture between obesity and multiple sclerosis"

### Sheet: Sheet1
Name	Disease	Coefficient	Coefficient_std_error	Coefficient_P_value	Negative log 10 (Coefficient P-value)	FDR
Brain_Frontal_Cortex_(BA9)	BMI	1.0576e-08	2.36632e-09	3.92216e-06	5.40647	0.000207875
Brain_Putamen_(basal_ganglia)	BMI	9.19791e-09	2.36218e-09	4.93368e-05	4.30683	0.00113132
Brain_Nucleus_accumbens_(basal_ganglia)	BMI	9.46748e-09	2.48533e-09	6.96689e-05	4.15696	0.00113132
Brain_Cerebellar_Hemisphere	BMI	7.62638e-09	2.03239e-09	8.75699e-05	4.05765	0.00113132
Brain_Anterior_cingulate_cortex_(BA24)	BMI	8.83082e-09	2.38507e-09	0.000106728	3.97172	0.00113132
Brain_Cerebellum	BMI	7.48516e-09	2.08069e-09	0.000160682	3.79403	0.00124114
Brain_Caudate_(basal_ganglia)	BMI	8.75058e-09	2.43597e-09	0.000163924	3.78536	0.00124114
Brain_Cortex	BMI	7.10668e-09	2.10465e-09	0.000366855	3.43551	0.00223499
Brain_Hypothalamus	BMI	8.56064e-09	2.54228e-09	0.000379526	3.42076	0.00223499
Brain_Hippocampus	BMI	6.20044e-09	2.09876e-09	0.00156673	2.80501	0.00830368
Brain_Substantia_nigra	BMI	5.1322e-09	1.86846e-09	0.00300939	2.52152	0.0144998
Brain_Amygdala	BMI	5.08841e-09	1.96961e-09	0.00489079	2.31062	0.021601
Pituitary	BMI	4.16155e-09	2.72131e-09	0.0631022	1.19996	0.257263
Brain_Spinal_cord_(cervical_c-1)	BMI	1.94588e-09	1.82541e-09	0.143212	0.84402	0.54216
Testis	BMI	4.53492e-09	4.90416e-09	0.177558	0.750659	0.627373
Pancreas	BMI	1.96382e-09	2.48923e-09	0.215078	0.667404	0.712445
Artery_Tibial	BMI	1.37058e-09	2.53325e-09	0.294242	0.531296	0.917341
Spleen	BMI	3.8706e-10	3.19548e-09	0.451795	0.345059	0.999995
Esophagus_Muscularis	BMI	-2.77089e-10	2.43533e-09	0.545293	0.26337	0.999995
Nerve_Tibial	BMI	-6.00028e-10	2.80669e-09	0.584643	0.233109	0.999995
Liver	BMI	-9.5824e-10	2.51066e-09	0.648647	0.187992	0.999995
Ovary	BMI	-1.35523e-09	3.00398e-09	0.674057	0.171303	0.999995
Esophagus_Gastroesophageal_Junction	BMI	-1.14216e-09	2.49463e-09	0.676469	0.169752	0.999995
Uterus	BMI	-1.48214e-09	2.9622e-09	0.691586	0.160154	0.999995
Heart_Left_Ventricle	BMI	-1.28008e-09	2.19829e-09	0.71982	0.142776	0.999995
Prostate	BMI	-1.36127e-09	2.32792e-09	0.720645	0.142279	0.999995
Fallopian_Tube	BMI	-1.91261e-09	3.11619e-09	0.730315	0.13649	0.999995
Adrenal_Gland	BMI	-2.33115e-09	3.33099e-09	0.757986	0.120339	0.999995
Cervix_Endocervix	BMI	-2.35754e-09	3.15663e-09	0.772424	0.112144	0.999995
Kidney_Cortex	BMI	-2.79803e-09	2.72858e-09	0.847426	0.0718984	0.999995
Small_Intestine_Terminal_Ileum	BMI	-2.95744e-09	2.82621e-09	0.852319	0.0693979	0.999995
Thyroid	BMI	-3.21983e-09	2.60327e-09	0.891927	0.0496708	0.999995
Whole_Blood	BMI	-3.06031e-09	2.428e-09	0.896242	0.0475745	0.999995
Skin_Sun_Exposed_(Lower_leg)	BMI	-2.96754e-09	2.14504e-09	0.916736	0.0377558	0.999995
Adipose_Subcutaneous	BMI	-3.85647e-09	2.42617e-09	0.94403	0.0250144	0.999995
Breast_Mammary_Tissue	BMI	-4.3604e-09	2.64405e-09	0.95044	0.0220753	0.999995
Stomach	BMI	-3.76763e-09	2.25108e-09	0.952905	0.0209504	0.999995
Muscle_Skeletal	BMI	-3.296e-09	1.83118e-09	0.964064	0.0158941	0.999995
Colon_Transverse	BMI	-4.32657e-09	2.2508e-09	0.972712	0.0120158	0.999995
Skin_Not_Sun_Exposed_(Suprapubic)	BMI	-4.08168e-09	2.03204e-09	0.977714	0.00978828	0.999995
Bladder	BMI	-4.26033e-09	2.08412e-09	0.979532	0.00898122	0.999995
Colon_Sigmoid	BMI	-4.23139e-09	1.95204e-09	0.984908	0.00660413	0.999995
Cells_EBV-transformed_lymphocytes	BMI	-5.14062e-09	2.2818e-09	0.987866	0.00530177	0.999995
Esophagus_Mucosa	BMI	-4.92131e-09	2.18265e-09	0.987925	0.00527596	0.999995
Artery_Aorta	BMI	-5.35985e-09	1.9116e-09	0.997475	<0.01	0.999995
Adipose_Visceral_(Omentum)	BMI	-7.83012e-09	2.51865e-09	0.999061	<0.01	0.999995
Cells_Transformed_fibroblasts	BMI	-7.56177e-09	2.4051e-09	0.999167	<0.01	0.999995
Artery_Coronary	BMI	-5.32583e-09	1.68598e-09	0.999208	<0.01	0.999995
Minor_Salivary_Gland	BMI	-6.32688e-09	2.00254e-09	0.99921	<0.01	0.999995
Heart_Atrial_Appendage	BMI	-6.50101e-09	1.83016e-09	0.999809	<0.01	0.999995
Cervix_Ectocervix	BMI	-8.02195e-09	2.1779e-09	0.999885	<0.01	0.999995
Vagina	BMI	-8.08293e-09	2.02534e-09	0.999967	<0.01	0.999995
Lung	BMI	-8.47799e-09	1.92577e-09	0.999995	<0.01	0.999995
Spleen	MS	0.000200812	4.02259e-05	2.98619e-07	6.52488	1.58268e-05
Cells_EBV-transformed_lymphocytes	MS	0.000138567	2.88788e-05	8.00346e-07	6.09672	2.12092e-05
Lung	MS	0.0001149	3.27267e-05	0.000223303	3.65111	0.00338111
Whole_Blood	MS	0.000122119	3.51396e-05	0.000255178	3.59316	0.00338111
Cervix_Endocervix	MS	6.25697e-05	2.66847e-05	0.00951914	2.0214	0.0982352
Small_Intestine_Terminal_Ileum	MS	8.8528e-05	3.87226e-05	0.011121	1.95386	0.0982352
Adipose_Visceral_(Omentum)	MS	4.78318e-05	2.6726e-05	0.0367504	1.43474	0.278253
Brain_Frontal_Cortex_(BA9)	MS	3.77725e-05	2.20911e-05	0.0436467	1.36005	0.289159
Nerve_Tibial	MS	3.16924e-05	2.19566e-05	0.0744525	1.12812	0.408601
Brain_Anterior_cingulate_cortex_(BA24)	MS	3.04126e-05	2.13439e-05	0.0770946	1.11298	0.408601
Brain_Amygdala	MS	2.71662e-05	2.14326e-05	0.102484	0.989342	0.453165
Breast_Mammary_Tissue	MS	2.99504e-05	2.36415e-05	0.102603	0.988838	0.453165
Bladder	MS	3.02884e-05	2.5179e-05	0.114502	0.941185	0.466818
Testis	MS	2.61498e-05	2.42932e-05	0.140868	0.851188	0.533286
Fallopian_Tube	MS	2.50963e-05	2.92278e-05	0.195268	0.709368	0.613598
Cervix_Ectocervix	MS	2.01697e-05	2.38205e-05	0.198571	0.702083	0.613598
Muscle_Skeletal	MS	2.15447e-05	2.64776e-05	0.20791	0.682124	0.613598
Ovary	MS	1.89414e-05	2.50829e-05	0.225079	0.647665	0.613598
Brain_Hypothalamus	MS	1.56972e-05	2.1079e-05	0.228231	0.641626	0.613598
Esophagus_Muscularis	MS	1.83715e-05	2.50373e-05	0.231546	0.635362	0.613598
Esophagus_Gastroesophageal_Junction	MS	1.756e-05	2.62689e-05	0.251916	0.598744	0.635788
Brain_Hippocampus	MS	1.20636e-05	2.01103e-05	0.274295	0.561782	0.660802
Artery_Coronary	MS	1.41127e-05	2.65232e-05	0.297332	0.526759	0.662294
Adipose_Subcutaneous	MS	1.30413e-05	2.48563e-05	0.299907	0.523014	0.662294
Thyroid	MS	1.22947e-05	2.69237e-05	0.323961	0.489507	0.686798
Adrenal_Gland	MS	1.13422e-05	2.81384e-05	0.343443	0.464145	0.700096
Brain_Cortex	MS	6.63173e-06	2.03413e-05	0.372204	0.429219	0.730622
Kidney_Cortex	MS	7.51066e-06	3.03983e-05	0.402425	0.395315	0.73288
Prostate	MS	6.73507e-06	2.97357e-05	0.410407	0.386785	0.73288
Artery_Tibial	MS	5.22265e-06	2.42781e-05	0.414838	0.382122	0.73288
Uterus	MS	3.2932e-06	2.61864e-05	0.449961	0.346825	0.767686
Brain_Substantia_nigra	MS	1.91386e-06	2.08939e-05	0.463508	0.333942	0.767686
Brain_Caudate_(basal_ganglia)	MS	8.01195e-07	1.98337e-05	0.483889	0.315254	0.777155
Brain_Putamen_(basal_ganglia)	MS	-5.19517e-07	2.10024e-05	0.509867	0.292543	0.794793
Artery_Aorta	MS	-3.28075e-06	2.7141e-05	0.548106	0.261135	0.829989
Colon_Transverse	MS	-1.02554e-05	3.13713e-05	0.62813	0.20195	0.914465
Brain_Cerebellar_Hemisphere	MS	-7.53436e-06	1.9411e-05	0.651047	0.186388	0.914465
Brain_Nucleus_accumbens_(basal_ganglia)	MS	-7.95145e-06	1.98473e-05	0.655654	0.183325	0.914465
Pituitary	MS	-1.51865e-05	3.30646e-05	0.67699	0.169418	0.920012
Brain_Cerebellum	MS	-1.14149e-05	1.89426e-05	0.726614	0.138696	0.924685
Heart_Left_Ventricle	MS	-1.49529e-05	2.47865e-05	0.726835	0.138564	0.924685
Liver	MS	-1.70501e-05	2.74465e-05	0.732769	0.135033	0.924685
Cells_Transformed_fibroblasts	MS	-2.05035e-05	2.86739e-05	0.762713	0.117639	0.940088
Minor_Salivary_Gland	MS	-2.50651e-05	3.06099e-05	0.793566	0.100417	0.955886
Vagina	MS	-2.43362e-05	2.50701e-05	0.834157	0.0787521	0.981211
Colon_Sigmoid	MS	-2.84166e-05	2.66997e-05	0.856404	0.0673211	0.981211
Stomach	MS	-3.4448e-05	2.77229e-05	0.892989	0.0491539	0.981211
Skin_Sun_Exposed_(Lower_leg)	MS	-3.12239e-05	2.41729e-05	0.901768	0.0449052	0.981211
Skin_Not_Sun_Exposed_(Suprapubic)	MS	-3.3378e-05	2.40153e-05	0.917716	0.0372919	0.981211
Esophagus_Mucosa	MS	-3.56009e-05	2.46495e-05	0.92567	0.0335436	0.981211
Heart_Atrial_Appendage	MS	-3.96601e-05	2.20738e-05	0.963809	0.016009	0.982297
Pancreas	MS	-4.86296e-05	2.41002e-05	0.978194	0.00957489	0.982297
Brain_Spinal_cord_(cervical_c-1)	MS	-4.26021e-05	2.02512e-05	0.982297	0.00775727	0.982297
