## Supplementary Table S7 for "Investigating shared genetic architecture between obesity and multiple sclerosis"

### Sheet: Sheet1
Gene	Diseases	eQTL data	Chromosome	Probe position	topSNP	topSNP position	effect allele	non-effect allele	Beta (GWAS)	SE (GWAS)	P_value(GWAS)	Beta (eQTL)	SE (eQTL)	P_value (eQTL)	Beta (SMR)	SE (SMR)	P_value (SMR)	P_value (HEIDI)	nsnp (HEIDI)
ENSG00000005955	BMI	eQTLGen	17	34923507	rs11263770	34896877	A	G	0.0154	0.0017	5.4e-19	-0.609276	0.0107207	0	-0.0252759	0.00282542	3.68967e-19	0.111315	20
ENSG00000099308	BMI	eQTLGen	19	18235548	rs11666281	18234588	T	C	0.0143	0.002	4.8e-13	-0.220929	0.0102373	2.72128e-103	-0.0647266	0.00953659	1.1434e-11	0.0478301	20
ENSG00000108278	BMI	eQTLGen	17	34848813	rs4796224	34842521	G	A	0.0155	0.0017	2.8e-19	-0.25841	0.00783674	1.90387e-238	-0.0599821	0.00682555	1.524e-18	7.59667e-05	20
ENSG00000131323	BMI	eQTLGen	14	103310825	rs12888955	103256877	G	A	0.0178	0.0018	1.4e-22	0.187557	0.00835497	1.32066e-111	0.0949043	0.010487	1.43312e-19	1.32842e-05	20
ENSG00000141140	BMI	eQTLGen	17	34875380	rs8882	34869155	A	G	0.0154	0.0017	9e-19	0.155837	0.00791902	3.27667e-86	0.0988213	0.0120092	1.89082e-16	1.62999e-05	20
ENSG00000149922	BMI	eQTLGen	16	30100161	rs9783783	30078492	C	G	0.0164	0.0017	7.3e-21	0.158512	0.00791484	3.19105e-89	0.103462	0.0119041	3.58375e-18	5.11931e-08	20
ENSG00000157870	BMI	eQTLGen	1	2520419	rs10797434	2511280	T	C	0.0103	0.0017	1.6e-09	-0.358743	0.00965323	2.70367e-302	-0.0287113	0.00480133	2.23313e-09	0.000359835	20
ENSG00000157873	BMI	eQTLGen	1	2491949	rs6671426	2504234	A	C	0.0107	0.0017	4.3e-10	0.360558	0.00838974	0	0.0296762	0.00476521	4.73387e-10	1.29447e-07	20
ENSG00000204516	BMI	eQTLGen	6	31470779	rs3093668	31546495	C	G	0.023	0.0044	1.3e-07	-1.26227	0.0330191	0	-0.0182211	0.00351821	2.22983e-07	8.24421e-06	20
ENSG00000234745	BMI	eQTLGen	6	31323307	rs2596477	31327723	A	G	-0.0141	0.0023	1.3e-09	-0.847648	0.0229141	1.51162e-299	0.0166343	0.0027504	1.46702e-09	2.51988e-07	14
FAM213B	BMI	GTEx (Whole Blood)	1	2517930	rs10797434	2511280	T	C	0.0103	0.0017	1.6e-09	-0.262169	0.0273757	1.00182e-21	-0.0392876	0.00767312	3.05272e-07	0.000867824	20
HLA-C	BMI	GTEx (Whole Blood)	6	31236526	rs1265087	31109810	A	G	0.0105	0.0017	1.5e-09	0.319745	0.0285376	3.88186e-29	0.0328387	0.00607106	6.33601e-08	0.0337218	15
TBX6	BMI	GTEx (Whole Blood)	16	30097114	rs9783783	30078492	C	G	0.0164	0.0017	7.3e-21	0.374481	0.0352167	2.07899e-26	0.0437939	0.00612941	9.00718e-13	0.000159448	20
ENSG00000005955	MS	eQTLGen	17	34923507	rs11650008	34892731	A	C	0.0843603	0.0162681	2.153e-07	-0.610992	0.010707	0	-0.138071	0.0267355	2.41291e-07	0.977245	20
ENSG00000099308	MS	eQTLGen	19	18235548	rs273510	18223350	G	A	-0.107029	0.0194226	3.578e-08	-0.22446	0.00976373	5.97799e-117	0.476826	0.0889815	8.38171e-08	0.134703	20
ENSG00000108278	MS	eQTLGen	17	34848813	rs4796224	34842521	G	A	0.085449	0.0163132	1.623e-07	-0.25841	0.00783674	1.90387e-238	-0.330672	0.0639206	2.3016e-07	0.642871	20
ENSG00000131323	MS	eQTLGen	14	103310825	rs71421262	103243408	A	G	0.0986056	0.0173636	1.356e-08	0.20536	0.00807645	1.26838e-142	0.48016	0.0866354	2.98508e-08	0.297843	20
ENSG00000141140	MS	eQTLGen	17	34875380	rs7222903	34850623	T	G	0.0844692	0.0162458	1.999e-07	0.155964	0.00791946	2.43699e-86	0.541593	0.107733	4.97754e-07	0.362458	20
ENSG00000149922	MS	eQTLGen	16	30100161	rs3809627	30103160	A	C	-0.0969515	0.0175395	3.246e-08	-0.202227	0.00793459	2.76122e-143	0.479418	0.0887478	6.589e-08	0.28876	20
ENSG00000157870	MS	eQTLGen	1	2520419	rs55658746	2506229	C	T	0.118446	0.0203491	5.861e-09	0.400085	0.00998317	0	0.296051	0.0513956	8.39957e-09	0.0543555	20
ENSG00000157873	MS	eQTLGen	1	2491949	rs3748825	2483270	C	T	-0.101147	0.0175329	7.975e-09	0.369594	0.00847905	0	-0.273671	0.047852	1.07081e-08	0.00583847	20
ENSG00000204516	MS	eQTLGen	6	31470779	rs3093668	31546495	C	G	-0.295353	0.0474854	4.976e-10	-1.26227	0.0330191	0	0.233985	0.0381137	8.29732e-10	0	20
ENSG00000234745	MS	eQTLGen	6	31323307	rs2596496	31322782	C	G	0.343618	0.0219406	2.784e-55	0.640329	0.0160476	0	0.536627	0.0368094	3.84721e-48	1.49615e-18	20
FAM213B	MS	GTEx (Whole Blood)	1	2517930	rs55658746	2506229	C	T	0.118446	0.0203491	5.861e-09	0.297159	0.0290367	1.39739e-24	0.398594	0.0787803	4.20221e-07	0.0736681	20
HLA-C	MS	GTEx (Whole Blood)	6	31236526	rs2524105	31232910	C	G	-0.272391	0.0182552	2.397e-50	-0.448997	0.0255675	4.88188e-69	0.606665	0.0533522	5.8356e-30	6.92965e-20	20
TBX6	MS	GTEx (Whole Blood)	16	30097114	rs3809627	30103160	A	C	-0.0969515	0.0175395	3.246e-08	-0.472527	0.0354387	1.47492e-40	0.205177	0.0401817	3.28652e-07	0.333191	20
